# Epidermal Growth Factor in the Brain: A Promising Biomarker for Depression

**DOI:** 10.1101/2024.08.01.24311271

**Authors:** Shu-xian Xu, Honggang Lyu, Mian-mian Chen, Kun Li, Lihua Yao, Chao Wang, Xin-hui Xie, Zhongchun Liu

## Abstract

**Background:** This study aimed to examine the neurotrophic factors secreted from brain in depression by analyzing astrocyte-derived extracellular vesicles (ADEVs) isolated from plasma, and to explore the causal relationship between the expression of neurotrophic factors in the brain and depression.

**Methods:** A total of 40 patients with treatment-resistant depression (TRD) and 35 matched healthy controls (HCs) were recruited at baseline, and 34 TRD patients completed the post-electroconvulsive therapy (ECT) visits. The concentrations of five neurotrophic factors in ADEVs were measured. A correlation analysis was performed between neurotrophic factors in ADEVs and neurogenesis marker doublecortin (DCX) in neuron-derived extracellular vesicles (NDEVs). Subsequently, Mendelian randomization (MR) study and cell experiments were conducted.

**Results:** Our findings revealed a decrease in the level of epidermal growth factor (EGF) in ADEVs among TRD patients, with an increase observed post-ECT. The corrected area under the curve for EGF were larger than those for other neurotrophic factors: 0.99 (95% CI: 0.98-1.00). MR suggested that decreased expression levels of the *EGF* gene in the cortex constitute a risk factor for depression. We observed a positive correlation between the levels of EGF in ADEVs and DCX in NDEVs. Subsequently, cell experiments suggested that EGF can activate EGF receptor (EGFR) to trigger the PI3K-Akt pathway, participating in the promotion of DCX.

**Conclusions:** This study provides the *in vivo* evidences supporting that a reduction in EGF levels in the central nervous system could potentially contribute to depression and serve as a biomarker for it. Additionally, the EGF/EGFR signaling pathway may be involved in regulating early neurogenesis traits in depression.
