## Supplementary material for "Epidermal Growth Factor in the Brain: A Promising Biomarker for Depression": sTable 2

### Sheet: Sheet1
Supplementary Table 2. Genetic instruments for EGF/EGFR expression in brain tissues.
Source	Phenotype	Gene	SNP	ALT	REF	Beta	SE	p	F_statistics	Samplesize
MetaBrain	Cortex-EUR	EGF	rs2190907	C	T	0.202033	0.028855	2.53e-12	48.983	2432
MetaBrain	Cortex-EUR	EGFR	rs73135226	C	T	0.354402	0.039019	1.06e-19	82.4297	2438
SNP = single nucleotide polymorphism; ALT = effect allele; REF = other allele; EAF = effect allele frequency; SE = standard error
