## Supplementary material for "Epidermal Growth Factor in the Brain: A Promising Biomarker for Depression": sTable3

X	X PMIDs	X Count	X Pval	X Subject	X Predicate	Overlap	Y Predicate	Y Object	Y Pval	Y Count	Y PMIDs	Y
EGF	28339087 27436370	3	6.68E-08	EGF gene|EGF	STIMULATES	Extracellular Signal Regulated Kinases	INTERACTS_WITH	Antidepressive Agents	1.12E-07	5	32014436 28802646 28651788 27680977 20016856	Depression
EGF	29890195 26800359 26500021	3	3.14E-07	EGF gene|EGF	STIMULATES	Mitogen-Activated Protein Kinases	INTERACTS_WITH	Antidepressive Agents	0.000001433	4	30859414 29234374 24819632 23238574	Depression
EGFR	25257250 21289053 11296226	3	0.000001778	EGF gene|EGF	STIMULATES	Proto-Oncogene Proteins c-akt|AKT1	INTERACTS_WITH	Antidepressive Agents	0.000001433	4	30566581 30005372 28756191 26995153	Depression
EGF	32961977	2	0.000009242	EGF gene|EGF	INTERACTS_WITH	Carcinogens	STIMULATES	CYP1A1 gene|CYP1A1	3.43E-08	6	7016519	Depression
EGFR	25803106 18096367 15247267 11500850 11242129 10086340 8253771	8	0	EGF gene|EGF	INTERACTS_WITH	Mitogen-Activated Protein Kinases	INTERACTS_WITH	Antidepressive Agents	0.000001433	4	30859414 29234374 24819632 23238574	Depression
EGFR	30414263 29438745 29154817 26531778 25258648 25197261 24155779 22875052 21464950 19082482 18361408 17612563 17172846 16988945 15827348 15788691 15665516 15550174 15377841 15258753 15194442 14598885 12926057 12373311 11739687	30	9.34E-52	EGF gene|EGF	STIMULATES	Proto-Oncogene Proteins c-akt|AKT1	INTERACTS_WITH	Antidepressive Agents	0.000001433	4	30566581 30005372 28756191 26995153	Depression
EGF	31435020 31345230 30414263 29438745 29355710 29154817 28275530 27086487 27044757 26531778 25796439 25258648 25197261 25133484 24456610 24155779	20	1.15E-41	EGF gene|EGF	STIMULATES	Proto-Oncogene Proteins c-akt|AKT1	INTERACTS_WITH	Antidepressive Agents	0.000001433	4	30566581 30005372 28756191 26995153	Depression
EGFR	29072694 28955730 27026527 23219535 21554739 16678779 16487738 15721620 15213840 14498832 11791182 11739687 11550209 11296226 11023685 10490835 9872991 9774435 9733788 9294612 7962064	22	1.06E-35	EGF gene|EGF	STIMULATES	Mitogen-Activated Protein Kinases	INTERACTS_WITH	Antidepressive Agents	0.000001433	4	30859414 29234374 24819632 23238574	Depression
EGFR	30972766 20593979 15831486 12700650 9654400	5	3.00E-10	EGF gene|EGF	INHIBITS	Mitogen-Activated Protein Kinases	INTERACTS_WITH	Antidepressive Agents	0.000001433	4	30859414 29234374 24819632 23238574	Depression
EGF	26774343 24456610 24403857	4	1.70E-09	EGF gene|EGF	STIMULATES	Extracellular Signal Regulated Kinases	INTERACTS_WITH	Antidepressive Agents	1.12E-07	5	32014436 28802646 28651788 27680977 20016856	Depression
EGFR	18289622 11897506 10459848 3454125	4	1.32E-08	EGF gene|EGF	INTERACTS_WITH	Estrogens	INTERACTS_WITH	Antidepressive Agents	0	10	30778289 21072307 20860875 18817816 15147034 11465515 11077233 10100430 6188018	Depression
EGFR	18289622 11897506 10459848 3454125	4	1.32E-08	EGF gene|EGF	INTERACTS_WITH	Estrogens	STIMULATES	Antidepressive Agents	1.00E-10	7	29163055 20700047 16835012 15960574 14550939 9803763	Depression
EGFR	24403857 18313192 15833860 10810308	4	1.33E-07	EGF gene|EGF	STIMULATES	Extracellular Signal Regulated Kinases	INTERACTS_WITH	Antidepressive Agents	1.12E-07	5	32014436 28802646 28651788 27680977 20016856	Depression
EGF	27684957 24324366	3	1.60E-07	EGF gene|EGF	STIMULATES	beta catenin	COEXISTS_WITH	Fluimucil|XK|NLRP1	0.000002554	4	28624572	Depression
EGF	29072694 28955730 28199837 27026527	4	8.30E-07	EGF gene|EGF	STIMULATES	Mitogen-Activated Protein Kinases	INTERACTS_WITH	Antidepressive Agents	0.000001433	4	30859414 29234374 24819632 23238574	Depression
EGFR	25323455 20230786 16330112	3	0.000001778	EGF gene|EGF	INTERACTS_WITH	Proto-Oncogene Proteins c-akt|AKT1	INTERACTS_WITH	Antidepressive Agents	0.000001433	4	30566581 30005372 28756191 26995153	Depression
EGF	25538243	2	0.000009242	EGF gene|EGF	NEG_STIMULATES	neurotrophic factor	INTERACTS_WITH	Antidepressive Agents	2.24E-08	6	32308365 28244805 24632017 23793276 23598923 15018840	Depression
EGFR	26653334 24771221 19850646 18662999 18587642 18587247 16891298 16818713 12492634	9	2.19E-17	EGF gene|EGF	STIMULATES	Proto-Oncogene Proteins c-akt|AKT1	INTERACTS_WITH	Antidepressive Agents	0.000001433	4	30566581 30005372 28756191 26995153	Depression
EGFR	16891298 16780213 15928312 14701751 14551192 11518803 10749919 9822606 8714524	9	3.82E-17	EGF gene|EGF	STIMULATES	Mitogen-Activated Protein Kinases	INTERACTS_WITH	Antidepressive Agents	0.000001433	4	30859414 29234374 24819632 23238574	Depression
EGFR	28585705 21854769 20398806 17708540	4	1.32E-08	EGF gene|EGF	INTERACTS_WITH	Proto-Oncogene Proteins c-akt|AKT1	INTERACTS_WITH	Antidepressive Agents	0.000001433	4	30566581 30005372 28756191 26995153	Depression
EGFR	11935398 10810313 10545803 9626159	4	2.37E-08	EGF gene|EGF	INTERACTS_WITH	Estrogens	INTERACTS_WITH	Antidepressive Agents	0	10	30778289 21072307 20860875 18817816 15147034 11465515 11077233 10100430 6188018	Depression
EGFR	11935398 10810313 10545803 9626159	4	2.37E-08	EGF gene|EGF	INTERACTS_WITH	Estrogens	STIMULATES	Antidepressive Agents	1.00E-10	7	29163055 20700047 16835012 15960574 14550939 9803763	Depression
EGFR	26113609 8414496	3	0.000001019	EGF gene|EGF	STIMULATES	Carcinogens	STIMULATES	CYP1A1 gene|CYP1A1	3.43E-08	6	7016519	Depression
EGFR	25015231 21854769 21429934	3	0.000001019	EGF gene|EGF	INHIBITS	Proto-Oncogene Proteins c-akt|AKT1	INTERACTS_WITH	Antidepressive Agents	0.000001433	4	30566581 30005372 28756191 26995153	Depression
EGFR	31061093 21854769 21252698	3	0.000001778	EGF gene|EGF	INTERACTS_WITH	Extracellular Signal Regulated Kinases	INTERACTS_WITH	Antidepressive Agents	1.12E-07	5	32014436 28802646 28651788 27680977 20016856	Depression
EGF	29379775	2	0.000009242	EGF gene|EGF	COEXISTS_WITH	Mitogen-Activated Protein Kinases	INTERACTS_WITH	Antidepressive Agents	0.000001433	4	30859414 29234374 24819632 23238574	Depression
EGF	27231704 26029474	5	0	EGF gene|EGF	ASSOCIATED_WITH	Parkinson Disease	COEXISTS_WITH	REM Sleep Behavior Disorder	1.01E-08	8	28639878 25681454 25366709 24187013 18709686 17984452 16567700	Depression
EGF	30088176 27912873 26050642 26003597 24376770 24217646	7	0	EGF gene|EGF	INTERACTS_WITH	Mitogen-Activated Protein Kinases	INTERACTS_WITH	Antidepressive Agents	0.000001433	4	30859414 29234374 24819632 23238574	Depression
EGF	27231704 26029474	5	0	EGF gene|EGF	ASSOCIATED_WITH	Parkinson Disease	COEXISTS_WITH	COVID-19	0.000004449	5	33481879 33459663 33329124 32980664 32428342	Depression
EGFR	29142206 28963126 26050642 26003597 24273605 22615583 21190959 20498638 19638615 18485152 18023131 16990343 16793002 16766857 16554368 16245186 16077899 15976008 15831486 15350362 15226155 15059917 12766054 12425525 12218049 12148564 11986789 11910305 11518803 11470832 11423478 11280738 11162525 11010818 10903426 10819748 10620497 10541432 10493946 10329414 9892211 9813039 9491776 9268386 8910437…	65	1.34E-99	EGF gene|EGF	STIMULATES	Mitogen-Activated Protein Kinases	INTERACTS_WITH	Antidepressive Agents	0.000001433	4	30859414 29234374 24819632 23238574	Depression
EGFR	28171750 28160565 27713341 27381847 26996299 26896765 26646272 25653196 24945379 24273605 23277077 22689575 20664065 20562913 20032199 18319245 17898861 17634901 15923342 15870435 15831486 15671564 14612544 12554767 11934884 11309286 11297548 11279155 10799549	31	1.68E-50	EGF gene|EGF	STIMULATES	Proto-Oncogene Proteins c-akt|AKT1	INTERACTS_WITH	Antidepressive Agents	0.000001433	4	30566581 30005372 28756191 26995153	Depression
EGFR	26304118 25055824 23757299 22735833 22689575 21963493 21684519 20471474 18693222 18281251 18004277 17928641 17374607 16826166 15939046 14612544 12467906 11134020 10585878	20	9.54E-31	EGF gene|EGF	STIMULATES	Extracellular Signal Regulated Kinases	INTERACTS_WITH	Antidepressive Agents	1.12E-07	5	32014436 28802646 28651788 27680977 20016856	Depression
EGFR	6331826 6296169 6287136 6283535 6261145 6090450 3032981 3001101 2991012 1939237	17	1.89E-30	EGF gene|EGF	STIMULATES	PROTEIN KINASE	INTERACTS_WITH	Antidepressive Agents	6.16E-08	5	26956153 25839176 23906767 17356571	Depression
EGF	31807174 30181243 29851245 28968596 28171750 28160565 27381847 26896765 26646272 25653196 25130271 24945379 24554736 24273605	15	2.88E-28	EGF gene|EGF	STIMULATES	Proto-Oncogene Proteins c-akt|AKT1	INTERACTS_WITH	Antidepressive Agents	0.000001433	4	30566581 30005372 28756191 26995153	Depression
EGFR	30088176 26050642 26003597 24376770 22525675 16780213 16107595 15982640 9856979 9397151 8829620	12	6.93E-20	EGF gene|EGF	INTERACTS_WITH	Mitogen-Activated Protein Kinases	INTERACTS_WITH	Antidepressive Agents	0.000001433	4	30859414 29234374 24819632 23238574	Depression
EGFR	15205403 11146549 10545803 9626159 8944060 8511776 8248035 2064328 1770127 1516065	10	6.08E-17	EGF gene|EGF	INTERACTS_WITH	Estrogens	INTERACTS_WITH	Antidepressive Agents	0	10	30778289 21072307 20860875 18817816 15147034 11465515 11077233 10100430 6188018	Depression
EGFR	15205403 11146549 10545803 9626159 8944060 8511776 8248035 2064328 1770127 1516065	10	6.08E-17	EGF gene|EGF	INTERACTS_WITH	Estrogens	STIMULATES	Antidepressive Agents	1.00E-10	7	29163055 20700047 16835012 15960574 14550939 9803763	Depression
EGFR	31061093 28188223 26262587 21638335 20679487 17374561 15677486 11889128 11319218	9	1.68E-16	EGF gene|EGF	INTERACTS_WITH	Extracellular Signal Regulated Kinases	INTERACTS_WITH	Antidepressive Agents	1.12E-07	5	32014436 28802646 28651788 27680977 20016856	Depression
EGFR	30034618 26003597 21766827 21622624 20538990 19254950 16741954 16472761	9	5.97E-16	EGF gene|EGF	INTERACTS_WITH	Proto-Oncogene Proteins c-akt|AKT1	INTERACTS_WITH	Antidepressive Agents	0.000001433	4	30566581 30005372 28756191 26995153	Depression
EGF	30308003 30034618 27862665 26003597 24129818	5	1.00E-10	EGF gene|EGF	INTERACTS_WITH	Proto-Oncogene Proteins c-akt|AKT1	INTERACTS_WITH	Antidepressive Agents	0.000001433	4	30566581 30005372 28756191 26995153	Depression
EGF	30999731 27465753	4	5.00E-10	EGF gene|EGF	ASSOCIATED_WITH	Septicemia	CAUSES	Cardiomyopathies	9.05E-08	10	29216952 29180214 27405063 26566443	Depression
EGF	28963126 26050642 26003597 24554736 24273605	7	4.10E-09	EGF gene|EGF	STIMULATES	Mitogen-Activated Protein Kinases	INTERACTS_WITH	Antidepressive Agents	0.000001433	4	30859414 29234374 24819632 23238574	Depression
EGF	31061093 29987260 26262587 25269541	4	9.10E-09	EGF gene|EGF	INTERACTS_WITH	Extracellular Signal Regulated Kinases	INTERACTS_WITH	Antidepressive Agents	1.12E-07	5	32014436 28802646 28651788 27680977 20016856	Depression
EGF	26304118 25742642 25246767 25055824	5	2.48E-08	EGF gene|EGF	STIMULATES	Extracellular Signal Regulated Kinases	INTERACTS_WITH	Antidepressive Agents	1.12E-07	5	32014436 28802646 28651788 27680977 20016856	Depression
EGFR	24721622 21848622 2899889 1515413	4	6.17E-08	EGF gene|EGF	INTERACTS_WITH	Carcinogens	STIMULATES	CYP1A1 gene|CYP1A1	3.43E-08	6	7016519	Depression
EGF	27412911 26015066 24856127	3	1.07E-07	EGF gene|EGF	INTERACTS_WITH	beta catenin	COEXISTS_WITH	Fluimucil|XK|NLRP1	0.000002554	4	28624572	Depression
EGFR	9027333 8216375 7499211 1713210	4	1.86E-07	EGF gene|EGF	INTERACTS_WITH	Adenylate Cyclase	INHIBITS	PROTEIN KINASE	0.000002554	4	9788291 9113415 8764973 8732264	Depression
EGFR	8216375 7892252 2840269	4	3.35E-07	EGF gene|EGF	STIMULATES	Adenylate Cyclase	INHIBITS	PROTEIN KINASE	0.000002554	4	9788291 9113415 8764973 8732264	Depression
EGFR	11010818 9099730 9049300 8910437	4	7.08E-07	EGF gene|EGF	NEG_STIMULATES	Mitogen-Activated Protein Kinases	INTERACTS_WITH	Antidepressive Agents	0.000001433	4	30859414 29234374 24819632 23238574	Depression
EGFR	21273531	3	0.000001019	EGF gene|EGF	INTERACTS_WITH	serotonin transporter	INTERACTS_WITH	Antidepressive Agents	3.12E-23	21	33220358 31128148 30618598 27160055 26924154 26845564 22832526 22046120 20439795 20159945 19267769 19183998 16951583 16197922 15520364 14622181 14612137 13130511 10889545 8602004 7984281	Depression
EGFR	21273531	3	0.000001019	EGF gene|EGF	INTERACTS_WITH	serotonin transporter	INTERACTS_WITH	Serotonin Uptake Inhibitors	3.99E-20	16	31783087 30872996 30618598 30520759 28272115 27288483 23991860 22833211 20439795 18628680 18056241 18036835 16789923 15037864 9857976	Depression
EGFR	21273531	3	0.000001019	EGF gene|EGF	INTERACTS_WITH	serotonin transporter	ASSOCIATED_WITH	Parkinson Disease	7.80E-09	7	20644949 18661545 18335163 16935546 16459126 11326308 11205152	Depression
EGFR	21273531	3	0.000001019	EGF gene|EGF	INTERACTS_WITH	serotonin transporter	INHIBITS	Tryptophan	6.16E-08	5	18978318 18718871 16953000 12090814 11840315	Depression
EGFR	21273531	3	0.000001019	EGF gene|EGF	INTERACTS_WITH	serotonin transporter	ASSOCIATED_WITH	Alzheimer's Disease	4.70E-07	5	19617327 18490109 16640648 11205152	Depression
EGFR	25309082 21273531	3	0.000002836	EGF gene|EGF	STIMULATES	serotonin transporter	INTERACTS_WITH	Antidepressive Agents	3.12E-23	21	33220358 31128148 30618598 27160055 26924154 26845564 22832526 22046120 20439795 20159945 19267769 19183998 16951583 16197922 15520364 14622181 14612137 13130511 10889545 8602004 7984281	Depression
EGFR	25309082 21273531	3	0.000002836	EGF gene|EGF	STIMULATES	serotonin transporter	INTERACTS_WITH	Serotonin Uptake Inhibitors	3.99E-20	16	31783087 30872996 30618598 30520759 28272115 27288483 23991860 22833211 20439795 18628680 18056241 18036835 16789923 15037864 9857976	Depression
EGFR	25309082 21273531	3	0.000002836	EGF gene|EGF	STIMULATES	serotonin transporter	ASSOCIATED_WITH	Parkinson Disease	7.80E-09	7	20644949 18661545 18335163 16935546 16459126 11326308 11205152	Depression
EGFR	21638335 8080283 3011818	3	0.000002836	EGF gene|EGF	INTERACTS_WITH	PROTEIN KINASE	INTERACTS_WITH	Antidepressive Agents	6.16E-08	5	26956153 25839176 23906767 17356571	Depression
EGFR	25309082 21273531	3	0.000002836	EGF gene|EGF	STIMULATES	serotonin transporter	INHIBITS	Tryptophan	6.16E-08	5	18978318 18718871 16953000 12090814 11840315	Depression
EGFR	25309082 21273531	3	0.000002836	EGF gene|EGF	STIMULATES	serotonin transporter	ASSOCIATED_WITH	Alzheimer's Disease	4.70E-07	5	19617327 18490109 16640648 11205152	Depression
EGF	26029474	2	0.000009242	EGF gene|EGF	AUGMENTS	Parkinson Disease	COEXISTS_WITH	REM Sleep Behavior Disorder	1.01E-08	8	28639878 25681454 25366709 24187013 18709686 17984452 16567700	Depression
EGFR	23549788 16382132 12915231 12627954 10749673	6	0	EGF gene|EGF	STIMULATES	Mitogen-Activated Protein Kinases	INTERACTS_WITH	Antidepressive Agents	0.000001433	4	30859414 29234374 24819632 23238574	Depression
EGFR	30431077 24273605 22683533 16550610	4	1.32E-08	EGF gene|EGF	STIMULATES	Proto-Oncogene Proteins c-akt|AKT1	INTERACTS_WITH	Antidepressive Agents	0.000001433	4	30566581 30005372 28756191 26995153	Depression
EGFR	30508156 30138934 28034805 27523966 25773789 20009574	6	0	EGFR gene|EGFR	INTERACTS_WITH	Carcinogens	STIMULATES	CYP1A1 gene|CYP1A1	3.43E-08	6	7016519	Depression
EGFR	29193730 27807828 25061874 22431556 19561085 19046792 15665299 15197768	8	0	EGFR gene|EGFR	STIMULATES	Proto-Oncogene Proteins c-akt|AKT1	INTERACTS_WITH	Antidepressive Agents	0.000001433	4	30566581 30005372 28756191 26995153	Depression
EGFR	30314701 30177836 29156521 27058323 22558232	5	2.00E-10	EGFR gene|EGFR	STIMULATES	beta catenin	COEXISTS_WITH	Fluimucil|XK|NLRP1	0.000002554	4	28624572	Depression
EGFR	29891505 24862126 23056620 16275754	4	1.32E-08	EGFR gene|EGFR	STIMULATES	Carcinogens	STIMULATES	CYP1A1 gene|CYP1A1	3.43E-08	6	7016519	Depression
EGFR	29631407 27296403 25856345 25361177	4	1.32E-08	EGFR gene|EGFR	INHIBITS	PTEN gene|PTEN	INTERACTS_WITH	FOXO1	0.00000656	4	22807038	Depression
EGFR	29637613 26626816 19287975 18559346	4	2.37E-08	EGFR gene|EGFR	INHIBITS	Proto-Oncogene Proteins c-akt|AKT1	INTERACTS_WITH	Antidepressive Agents	0.000001433	4	30566581 30005372 28756191 26995153	Depression
EGFR	23199222 14871842 11278868 10931950	4	2.37E-08	EGFR gene|EGFR	STIMULATES	Mitogen-Activated Protein Kinases	INTERACTS_WITH	Antidepressive Agents	0.000001433	4	30859414 29234374 24819632 23238574	Depression
EGFR	30445978 22558232	3	0.000001019	EGFR gene|EGFR	INTERACTS_WITH	beta catenin	COEXISTS_WITH	Fluimucil|XK|NLRP1	0.000002554	4	28624572	Depression
EGFR	28008153 19723324 17290345	3	0.000001019	EGFR gene|EGFR	STIMULATES	PTEN gene|PTEN	INTERACTS_WITH	FOXO1	0.00000656	4	22807038	Depression
EGFR	32199613 24484548 12426305 12186792 11992543 11851354 9648731	7	0	EGFR gene|EGFR	STIMULATES	Extracellular Signal Regulated Kinases	INTERACTS_WITH	Antidepressive Agents	1.12E-07	5	32014436 28802646 28651788 27680977 20016856	Depression
EGF	33172955 32672423 26139537 25147440 24895124 24493201	7	0	EGFR gene|EGFR	STIMULATES	Proto-Oncogene Proteins c-akt|AKT1	INTERACTS_WITH	Antidepressive Agents	0.000001433	4	30566581 30005372 28756191 26995153	Depression
EGFR	33841077 33643466 33529999 33172955 33023947 32672423 25147440 24895124 24493201 23319332 23251002 21173154 19708533 19234131 18381602 15800447	17	7.29E-32	EGFR gene|EGFR	STIMULATES	Proto-Oncogene Proteins c-akt|AKT1	INTERACTS_WITH	Antidepressive Agents	0.000001433	4	30566581 30005372 28756191 26995153	Depression
EGFR	24554703 19234131 18295205 18164422 17919561 10969083 10457022 9819406 9588219 7970705 7962064	11	4.46E-21	EGFR gene|EGFR	STIMULATES	Mitogen-Activated Protein Kinases	INTERACTS_WITH	Antidepressive Agents	0.000001433	4	30859414 29234374 24819632 23238574	Depression
EGFR	32204508 27729020 26124204 20443907 16148030	5	2.00E-10	EGFR gene|EGFR	INHIBITS	Proto-Oncogene Proteins c-akt|AKT1	INTERACTS_WITH	Antidepressive Agents	0.000001433	4	30566581 30005372 28756191 26995153	Depression
EGFR	30964607 19339632 14988406	3	0.000001019	EGFR gene|EGFR	INTERACTS_WITH	Mitogen-Activated Protein Kinases	INTERACTS_WITH	Antidepressive Agents	0.000001433	4	30859414 29234374 24819632 23238574	Depression
EGFR	29498789 27702388 26150526 24842595 24705809 18381602 17699110	7	0	EGFR gene|EGFR	INHIBITS	Proto-Oncogene Proteins c-akt|AKT1	INTERACTS_WITH	Antidepressive Agents	0.000001433	4	30566581 30005372 28756191 26995153	Depression
EGFR	30707166 26909593 26442853 21126404 20562913 19123987	6	0	EGFR gene|EGFR	COEXISTS_WITH	Proto-Oncogene Proteins c-akt|AKT1	INTERACTS_WITH	Antidepressive Agents	0.000001433	4	30566581 30005372 28756191 26995153	Depression
EGFR	31124219 27127145 22981369 20302655 19118037 16012954	6	0	EGFR gene|EGFR	INTERACTS_WITH	beta catenin	COEXISTS_WITH	Fluimucil|XK|NLRP1	0.000002554	4	28624572	Depression
EGFR	24823994 22240798 22020333 21952748 21730286 18704985 17804702	7	0	EGFR gene|EGFR	COEXISTS_WITH	PTEN gene|PTEN	INTERACTS_WITH	FOXO1	0.00000656	4	22807038	Depression
EGFR	31313024 31167147 30513286 28781651 27633099 27448964 27203742 26531778 26526352 26134491 25959272 25834802 25477514 25329617 24867100 24705809 24684506 23764753 23064031 22315058 22313637 21985943 21980128 21934107 21775822 21723633 21532887 20798193 20734923 20506627 20347166 19912440 18064605 17622510 17609586 17446044 17189388 17150102 16740687 16629834 16361624 16322337 16267832 15982313 158…	55	1.33E-101	EGFR gene|EGFR	STIMULATES	Proto-Oncogene Proteins c-akt|AKT1	INTERACTS_WITH	Antidepressive Agents	0.000001433	4	30566581 30005372 28756191 26995153	Depression
EGFR	30169511 29255092 29113345 28959653 28938613 28105126 27448964 27377703 26526352 25085885 24317328 24280132 23821666 22988345 22584669 22258476 21382367 18509066 18375753 18270696 18096367 17609586 17284314 17088902 16352611 16328386 15365562 15247267 15133302 14623816 13679857 11907028 11706397 11010818 10846186 10467423 9892141 9863009 9790226 9722539 9603960 9585125 9384582 7678418	46	2.20E-85	EGFR gene|EGFR	STIMULATES	Mitogen-Activated Protein Kinases	INTERACTS_WITH	Antidepressive Agents	0.000001433	4	30859414 29234374 24819632 23238574	Depression
EGFR	29693249 29450946 29358688 29335246 29108234 29059172 28427241 28356014 26975703 26442853 25504754 24597752 24569474 24282290 23681769 22944238 22511543 22194952 21775822 20080869 19935697 19002495 18922904 18337021 18258606 17559139 17342332 17158602 16951163 16760675 16638863 16361577 16106023 15987444 15923342 15363541 14572154	44	3.77E-81	EGFR gene|EGFR	INTERACTS_WITH	Proto-Oncogene Proteins c-akt|AKT1	INTERACTS_WITH	Antidepressive Agents	0.000001433	4	30566581 30005372 28756191 26995153	Depression
EGFR	30679314 26038598 25503978 21898395 21532887 20956971 20458382 19804630 19001441 18681747 18381447 18360054 18282556 17462533 16616945 15291751 15064721 14645669 12874275 12446613 12069816 11566906 10766863 10734107 10400627 10196236	27	1.64E-50	EGFR gene|EGFR	STIMULATES	Extracellular Signal Regulated Kinases	INTERACTS_WITH	Antidepressive Agents	1.12E-07	5	32014436 28802646 28651788 27680977 20016856	Depression
EGFR	29348482 28188223 27448766 25246059 23977191 23868981 23693078 23128605 22511543 22110740 20458382 19879874 19010912 18829558 15809719 12101233 11592962 11319218 9710602 8968079	25	2.06E-47	EGFR gene|EGFR	INTERACTS_WITH	Extracellular Signal Regulated Kinases	INTERACTS_WITH	Antidepressive Agents	1.12E-07	5	32014436 28802646 28651788 27680977 20016856	Depression
EGFR	30372581 29959911 29606349 26528697 26344763 25321192 22473705 22232519 21903449 20824044 20383783 20351267 19190345 17671194 17483327 16847188 16629597 8414496	19	2.24E-36	EGFR gene|EGFR	INTERACTS_WITH	Carcinogens	STIMULATES	CYP1A1 gene|CYP1A1	3.43E-08	6	7016519	Depression
EGFR	30333889 29450946 25756961 23534780 19173594 19002495 17342332 16600911 16061873 15736426 15528491 14670955 11919185 11352836 11329622 9722539 9603960 7964479	19	4.36E-36	EGFR gene|EGFR	INTERACTS_WITH	Mitogen-Activated Protein Kinases	INTERACTS_WITH	Antidepressive Agents	0.000001433	4	30859414 29234374 24819632 23238574	Depression
EGFR	31791326 29620175 27895663 26977012 25077897 23777562 21208906 20734923 20509930 20425756 20224651 20139705 19724682 17575102 15566522 11585753	18	1.56E-34	EGFR gene|EGFR	INHIBITS	Proto-Oncogene Proteins c-akt|AKT1	INTERACTS_WITH	Antidepressive Agents	0.000001433	4	30566581 30005372 28756191 26995153	Depression
EGFR	29680500 29499954 27572958 26592448 24832557 22878588 20562913 1314948	9	6.39E-18	EGFR gene|EGFR	STIMULATES	Carcinogens	STIMULATES	CYP1A1 gene|CYP1A1	3.43E-08	6	7016519	Depression
EGFR	22824323 21208906 20946982 19509244 17588724	5	2.00E-10	EGFR gene|EGFR	INHIBITS	Mitogen-Activated Protein Kinases	INTERACTS_WITH	Antidepressive Agents	0.000001433	4	30859414 29234374 24819632 23238574	Depression
EGF	30513286 26531778 26526352 24867100 24705809	5	1.96E-08	EGFR gene|EGFR	STIMULATES	Proto-Oncogene Proteins c-akt|AKT1	INTERACTS_WITH	Antidepressive Agents	0.000001433	4	30566581 30005372 28756191 26995153	Depression
EGFR	21349822 17959712 11455588	3	0.000001019	EGFR gene|EGFR	INHIBITS	Estrogens	INTERACTS_WITH	Antidepressive Agents	0	10	30778289 21072307 20860875 18817816 15147034 11465515 11077233 10100430 6188018	Depression
EGFR	21349822 17959712 11455588	3	0.000001019	EGFR gene|EGFR	INHIBITS	Estrogens	STIMULATES	Antidepressive Agents	1.00E-10	7	29163055 20700047 16835012 15960574 14550939 9803763	Depression
EGFR	24906928 23991224 7572213	3	0.000001019	EGFR gene|EGFR	INTERACTS_WITH	Estradiol	STIMULATES	Antidepressive Agents	2.00E-10	7	30776476 27685339 24450171 18795270 16843610 15645223	Depression
EGFR	26632382 22593442	3	0.000001019	EGFR gene|EGFR	INTERACTS_WITH	P-Glycoprotein	INTERACTS_WITH	Antidepressive Agents	4.00E-10	7	31120287 27918249 26293617 21718296 20520284 17299602	Depression
EGFR	6279621 6101263 3266253	3	0.000001019	EGFR gene|EGFR	COEXISTS_WITH	PROTEIN KINASE	INTERACTS_WITH	Antidepressive Agents	6.16E-08	5	26956153 25839176 23906767 17356571	Depression
EGFR	26632382 22593442	3	0.000001019	EGFR gene|EGFR	INTERACTS_WITH	P-Glycoprotein	INTERACTS_WITH	norbuprenorphine	1.12E-07	5	22975888 22739506	Depression
EGFR	17995934	3	0.000001019	EGFR gene|EGFR	INTERACTS_WITH	Neural Cell Adhesion Molecules	INTERACTS_WITH	Antidepressive Agents	1.12E-07	5	31801810 29703997 17409734	Depression
EGFR	25736685 21980128 16467080	3	0.000001019	EGFR gene|EGFR	STIMULATES	FRAP1 protein, human|MTOR	INTERACTS_WITH	Antidepressive Agents	1.90E-07	5	30687098 29174736 24209999 23053021 23012890	Depression
EGFR	23089536 20302655 17374561	3	0.000001019	EGFR gene|EGFR	STIMULATES	beta catenin	COEXISTS_WITH	Fluimucil|XK|NLRP1	0.000002554	4	28624572	Depression
EGFR	17995934	3	0.000001019	EGFR gene|EGFR	INTERACTS_WITH	Neural Cell Adhesion Molecules	COEXISTS_WITH	CSF2|LAMC2	0.000003424	5	8627309	Depression
EGFR	24906928 23991224 7572213	3	0.000001019	EGFR gene|EGFR	INTERACTS_WITH	Estradiol	INTERACTS_WITH	Antidepressive Agents	0.000009745	4	25683735 18841177 18795270 18650020	Depression
EGFR	27289045 24337110 22137914	3	0.000001778	EGFR gene|EGFR	INTERACTS_WITH	Estrogens	INTERACTS_WITH	Antidepressive Agents	0	10	30778289 21072307 20860875 18817816 15147034 11465515 11077233 10100430 6188018	Depression
EGFR	27289045 24337110 22137914	3	0.000001778	EGFR gene|EGFR	INTERACTS_WITH	Estrogens	STIMULATES	Antidepressive Agents	1.00E-10	7	29163055 20700047 16835012 15960574 14550939 9803763	Depression
EGFR	30721445 29474749 24978309	3	0.000002836	EGFR gene|EGFR	INTERACTS_WITH	cytokine	INTERACTS_WITH	Antidepressive Agents	4.33E-17	12	32327735 30855557 30153598 28600519 28599348 28445690 27677784 26769225 25647343 25300923 22213434 12466032	Depression
EGFR	30721445 29474749 24978309	3	0.000002836	EGFR gene|EGFR	INTERACTS_WITH	cytokine	STIMULATES	Kynurenine	7.00E-10	7	33203568 31706254 31164818 28738351 28112061 23468190 15494706	Depression
EGFR	30721445 29474749 24978309	3	0.000002836	EGFR gene|EGFR	INTERACTS_WITH	cytokine	INTERACTS_WITH	Superoxide Dismutase	4.70E-07	5	10924720 1551878	Depression
EGFR	30721445 29474749 24978309	3	0.000002836	EGFR gene|EGFR	INTERACTS_WITH	cytokine	STIMULATES	IDO1	0.000001436	6	30373627 26965653 26943313 18465467 17928982 15995970	Depression
EGF	26204818	2	0.000009242	EGFR gene|EGFR	STIMULATES	N-Methyl-D-Aspartate Receptors	INTERACTS_WITH	Antidepressive Agents	6.93E-43	32	32989097 32915563 29408007 28754288 27167081 27010380 26604075 25933959 24650588 24454710 24276119 24236576 24067405 24055117 22960607 22814023 22547332 22197911 21463649 21273676 19995475 19351802 18492725 17659262 17556637 12468026 10881036 8852530	Depression
EGF	26204818	2	0.000009242	EGFR gene|EGFR	STIMULATES	N-Methyl-D-Aspartate Receptors	COEXISTS_WITH	Antidepressive Agents	7.95E-17	12	27908707 27470415 26988103 26679225 24650588 22651960 20810255 19351802 12946598	Depression
EGF	26204818	2	0.000009242	EGFR gene|EGFR	STIMULATES	N-Methyl-D-Aspartate Receptors	STIMULATES	Receptors, Metabotropic Glutamate	1.70E-09	7	22194830 20107074 18425317 11725053 9753587 9548231 9208864	Depression
EGF	26204818	2	0.000009242	EGFR gene|EGFR	STIMULATES	N-Methyl-D-Aspartate Receptors	STIMULATES	Antidepressive Agents	1.90E-07	5	31467174 26924124 25589143 23557693 22814023	Depression
EGFR	30314701 27683033 25752269 24691449 22662165	6	0	EGFR gene|EGFR	STIMULATES	beta catenin	COEXISTS_WITH	Fluimucil|XK|NLRP1	0.000002554	4	28624572	Depression
EGFR	30353245 30138934 29866927 28632938 28169543 27689974 27422710 26843616 26465359 26412712 26385184 25961915 25817575 25243790 24634416 24376747 23896512 22045189 21462327 21357683 21156006 20828404 20048743 19878579 19755509 17910952 17852407 17371768 16785992 15735700 15574364 14555504 12837294	35	8.79E-66	EGFR gene|EGFR	STIMULATES	Proto-Oncogene Proteins c-akt|AKT1	INTERACTS_WITH	Antidepressive Agents	0.000001433	4	30566581 30005372 28756191 26995153	Depression
EGFR	29435821 29019267 28901474 28572601 27806094 27702388 26538117 25492239 25344882 25212431 24760019 23813870 23418523 22973961 22952709 22581058 22454509 22077956 21459081 20532039 20138837 19717552 19467222 18202777 17495959 17469127 15734199	29	9.19E-55	EGFR gene|EGFR	INTERACTS_WITH	Proto-Oncogene Proteins c-akt|AKT1	INTERACTS_WITH	Antidepressive Agents	0.000001433	4	30566581 30005372 28756191 26995153	Depression
EGFR	29533017 29344640 28034805 27897231 27358485 27244890 27216193 27121230 25964092 25736224 24801752 24667376 24585214 23673404 22764099 22451676 21568938 20493203 19828040	21	4.68E-40	EGFR gene|EGFR	INHIBITS	Proto-Oncogene Proteins c-akt|AKT1	INTERACTS_WITH	Antidepressive Agents	0.000001433	4	30566581 30005372 28756191 26995153	Depression
EGFR	30353245 29797219 29312543 28133304 27605519 27287717 27017409 26269757 24048788 23762493 23333558 21818325 21371487 21075094 21048787 19947936 19138696 17525128 10970776 9654400 7835273	21	4.68E-40	EGFR gene|EGFR	STIMULATES	Mitogen-Activated Protein Kinases	INTERACTS_WITH	Antidepressive Agents	0.000001433	4	30859414 29234374 24819632 23238574	Depression
EGFR	27703281 25520884 23813870 23085403 22479596 21614750 19836435 18636077 16969513 11983899	10	8.98E-20	EGFR gene|EGFR	INTERACTS_WITH	Mitogen-Activated Protein Kinases	INTERACTS_WITH	Antidepressive Agents	0.000001433	4	30859414 29234374 24819632 23238574	Depression
EGF	25736224 24667376 24585214	5	2.00E-10	EGFR gene|EGFR	INHIBITS	Proto-Oncogene Proteins c-akt|AKT1	INTERACTS_WITH	Antidepressive Agents	0.000001433	4	30566581 30005372 28756191 26995153	Depression
EGFR	28145866 27926503 25736224 25673644 22451676	5	2.00E-10	EGFR gene|EGFR	INHIBITS	Mitogen-Activated Protein Kinases	INTERACTS_WITH	Antidepressive Agents	0.000001433	4	30859414 29234374 24819632 23238574	Depression
EGFR	24246864 22093097 20969832 17317723	4	1.32E-08	EGFR gene|EGFR	INHIBITS	beta catenin	COEXISTS_WITH	Fluimucil|XK|NLRP1	0.000002554	4	28624572	Depression
EGFR	27703030 18335053 16341693	3	0.000001019	EGFR gene|EGFR	STIMULATES	Extracellular Signal Regulated Kinases	INTERACTS_WITH	Antidepressive Agents	1.12E-07	5	32014436 28802646 28651788 27680977 20016856	Depression
EGFR	25393991 18060032 18060028	3	0.000001019	EGFR gene|EGFR	STIMULATES	Interleukin-6	STIMULATES	IDO1	1.90E-07	5	31176083 28623605 24553013 22751107 20678226	Depression
EGFR	27902463 27834212 16288304	3	0.000001019	EGFR gene|EGFR	INTERACTS_WITH	FRAP1 protein, human|MTOR	INTERACTS_WITH	Antidepressive Agents	1.90E-07	5	30687098 29174736 24209999 23053021 23012890	Depression
EGFR	28675785 23400671 20692828	3	0.000001019	EGFR gene|EGFR	STIMULATES	FRAP1 protein, human|MTOR	INTERACTS_WITH	Antidepressive Agents	1.90E-07	5	30687098 29174736 24209999 23053021 23012890	Depression
EGFR	30224064 27277844 22340595	3	0.000001019	EGFR gene|EGFR	INHIBITS	FRAP1 protein, human|MTOR	INTERACTS_WITH	Antidepressive Agents	1.90E-07	5	30687098 29174736 24209999 23053021 23012890	Depression
